# Fine-tuned large language models for answering questions about full-text biomedical research studies

**DOI:** 10.1101/2024.10.28.24316263

**Authors:** Kaiming Tao, Jinru Zhou, Zachary A. Osman, Vineet Ahluwalia, Chiara Sabatti, Robert W. Shafer

## Abstract

**Background:** Few studies have explored the degree to which fine-tuning a large-language model (LLM) can improve its ability to answer a specific set of questions about a research study.

**Methods:** We created an instruction set comprising 250 marked-down studies of HIV drug resistance, 16 questions per study, answers to each question, and explanations for each answer. The questions were broadly relevant to studies of pathogenic human viruses including whether a study reported viral genetic sequences and the demographics and antiviral treatments of the persons from whom sequences were obtained. We fine-tuned GPT-4o-mini (GPT-4o), Llama3.1-8B-Instruct (Llama3.1-8B), and Llama3.1-70B-Instruct (Llama3.1-70B) using a quantized low rank adapter (QLoRA). We assessed the accuracy, precision, and recall of each base and fine-tuned model in answering the same questions on a test set comprising 120 different studies. Paired t-tests and Wilcoxon signed-rank tests were used to compare base models to one another, fine-tuned models to their respective base model, and the fine-tuned models to one another.

**Results:** Prior to fine-tuning, GPT-4o displayed significantly greater performance than both Llama3.1-70B and Llama3.1-8B due to its greater precision compared with Llama3.1-70B and greater precision and recall compared with Llama3.1-8B; there was no difference in performance between Llama3.1-70B and Llama3.1-8B. After fine-tuning, both GPT-4o and Llama3.1-70B, but not Llama3.1-8B, displayed significantly improved performance compared with their base models. The improved performance of GPT-4o resulted from a mean 6% increased precision and 9% increased recall; the improved performance of Llama3.1-70B resulted from a 15% increased precision. After fine-tuning, Llama3.1-70B significantly outperformed Llama3.1-8B but did not perform as well as the fine-tuned GPT-4o model which displayed superior recall.

**Conclusion:** Fine-tuning GPT-4o and Llama3.1-70B, but not the smaller Llama3.1-8B, led to marked improvement in answering specific questions about research papers. The process we describe will be useful to researchers studying other medical domains.

**AUTHOR SUMMARY:** Addressing key biomedical questions often requires systematically reviewing data from numerous studies—a process that demands time and expertise. Large language models (LLMs) have shown potential in screening papers and summarizing their content. However, few research groups have fine-tuned these models to enhance their performance in specialized biomedical domains. In this study, we fine-tuned three LLMs to answer questions about studies on the subject of HIV drug resistance including one proprietary LLM (GPT-4o-mini) and two open-source LLMs (Llama3.1-Instruct-70B and Llama 3.1-Instruct-8B). To fine-tune the models, we used an instruction set comprising 250 studies of HIV drug resistance and selected 16 questions covering whether studies included viral genetic sequences, patient demographics, and antiviral treatments. We then tested the models on 120 independent research studies. Our results showed that fine-tuning GPT-4o-mini and Llama3.1-Instruct-70B significantly improved their ability to answer domain-specific questions, while the smaller Llama3.1-Instruct-8B model was not improved. The process we described offers a roadmap for researchers in other fields and represents a step in our attempt towards developing an LLM capable of answering questions about research studies across a range of pathogenic human viruses.
