## Supplementary material for "Fine-tuned large language models for answering questions about full-text biomedical research studies": S3 Table

### Sheet: Sheet1
Title	Author	Journal	Year	PMID
Two-Year Outcomes of Treatment-Experienced Adults After Programmatic Transitioning to Dolutegravir: Longitudinal Data From the VICONEL Human Immunodeficiency Virus Cohort in Lesotho.	Tschumi N; Lerotholi M; Motaboli L; Mokete M; Labhardt ND; Brown JA	Clin Infect Dis	2023	37358226
Real-Life Experience With Bictegravir/Emtricitabine/Tenofovir Alafenamide in Turkey.	Balcı U; Üser Ü; Tahmaz A; Sarigul Yildirim F	Cureus	2023	38022124
HIV Drug Resistance Patterns and Characteristics Associated with Clinically Significant Drug Resistance among Children with Virologic Failure on Antiretroviral Treatment in Kenya: Findings from the Opt4Kids Randomized Controlled Trial.	Abuogi L; Oyaro P; Wakjira G; Thomas KK; Scallon AJ; Mukui I; Chohan BH; Brown E; Karauki E; Yongo N; Ahmed B; Hassan SA; Wagude J; Kinywa E; Otieno L; Kingwara L; Oyaro B; Frenkel LM; John-Stewart G; Patel RC	Viruses	2023	37896860
No antagonism or cross-resistance and a high barrier to the emergence of resistance in vitro for the combination of islatravir and lenacapavir.	Diamond TL; Goh SL; Ngo W; Rodriguez S; Xu M; Klein DJ; Grobler JA; Asante-Appiah E	Antimicrob Agents Chemother	2024	38864613
Brief Report: Comparative Analysis of Pre-existing HIV Drug Resistance Mutations in Proviral DNA Using Next-Generation Sequencing and Routine HIV RNA Genotyping.	Gaitan NC; D'Antoni ML; Acosta RK; Gianella S; Little SJ; Chaillon A	J Acquir Immune Defic Syndr	2023	36961945
Selection of HIV-1 for resistance to fifth-generation protease inhibitors reveals two independent pathways to high-level resistance.	Spielvogel E; Lee SK; Zhou S; Lockbaum GJ; Henes M; Sondgeroth A; Kosovrasti K; Nalivaika EA; Ali A; Yilmaz NK; Schiffer CA; Swanstrom R	Elife	2023	36920025
Cell culture selections reveal favourable drug resistance profiles for doravirine and islatravir.	Brenner BG; Oliveira M; Ibanescu RI; Routy JP; Thomas R	J Antimicrob Chemother	2021	33855437
Patterns of HIV-1 drug resistance among HIV-infected patients receiving first-line antiretroviral therapy in Novosibirsk Region, Russia.	Kapustin DV; Nalimova TM; Ekushov VE; Kriklivaya NP; Halikov MR; Krasnova EI; Khokhlova NI; Demchenko SV; Pozdnaykova LL; Sivay MV; Totmenin AV; Gashnikova MP; Gotfrid LG; Maksutov RA; Gashnikova NM	J Glob Antimicrob Resist	2023	37495103
Long-term treatment outcome and mutational analysis of patients on third-line antiretroviral therapy in programmatic conditions.	Chakravarty J; Srivastva S; Kushwaha AK; Pal A	J Antimicrob Chemother	2023	37042390
Transmitted Drug Resistance to Integrase-Based First-Line Human Immunodeficiency Virus Antiretroviral Regimens in Mediterranean Europe.	de Salazar A; Viñuela L; Fuentes A; Teyssou E; Charpentier C; Lambert-Niclot S; Serrano-Conde E; Pingarilho M; Fabeni L; De Monte A; Stefic K; Perno CF; Aguilera A; Falces I; Delgado R; Fernandes S; Diogo I; Gomes P; Paraskevis D; Santoro MM; Ceccherini-Silberstein F; Marcelin AG; Garcia F	Clin Infect Dis	2023	36571282
First case report of a perinatally HIV-infected infant with HIV resistance to dolutegravir associated with tenofovir/lamivudine/dolutegravir use in mothers.	Francois K; Van Onacker JD; Jordan MR; Journel I; Buteaue J; Pierre E; Duval N; Dos Santos G; Giron A; Geffrard H; Sued O; Inzaule SC	AIDS	2023	37755428
Clinical outcomes with second-line dolutegravir in people with virological failure on first-line non-nucleoside reverse transcriptase inhibitor-based regimens in South Africa: a retrospective cohort study.	Asare K; Sookrajh Y; van der Molen J; Khubone T; Lewis L; Lessells RJ; Naidoo K; Sosibo P; van Heerden R; Garrett N; Dorward J	Lancet Glob Health	2024	38142692
Absence of Proviral Human Immunodeficiency Virus (HIV) Type 1 Evolution in Early-Treated Individuals With HIV Switching to Dolutegravir Monotherapy During 48 Weeks.	Jörimann L; Tschumi J; Zeeb M; Leemann C; Schenkel CD; Neumann K; Chaudron SE; Zaheri M; Frischknecht P; Neuner-Jehle N; Kuster H; Braun DL; Grube C; Kouyos R; Metzner KJ; Günthard HF; Swiss HIV Cohort Study (SHCS)	J Infect Dis	2023	37498738
Initial Supplementary Dose of Dolutegravir in Second-Line Antiretroviral Therapy: A Noncomparative, Double-Blind, Randomized Placebo-Controlled Trial.	Zhao Y; Griesel R; Omar Z; Simmons B; Hill A; van Zyl G; Keene C; Maartens G; Meintjes G	Clin Infect Dis	2023	36645792
Characterization of Human Immunodeficiency Virus-1 Transmission Clusters and Transmitted Drug-Resistant Mutations in Croatia from 2019 to 2022.	Planinić A; Begovac J; Rokić F; Šimičić P; Oroz M; Jakovac K; Vugrek O; Zidovec-Lepej S	Viruses	2023	38140649
Evaluation of HIV-1 antiretroviral drug resistance profiles in the peripheral blood reservoir of successfully treated persons using massive sequencing and viral full genome characterization.	Botelho OM; Basso RP; Da Mota LD; Da Hora VP; Garrido MM; Machado ES; Alves BM; Soares MA	J Antimicrob Chemother	2023	37039023
Long-Read Sequencing with Hierarchical Clustering for Antiretroviral Resistance Profiling of Mixed Human Immunodeficiency Virus Quasispecies.	Ng TT; Su J; Lao HY; Lui WW; Chan CT; Leung AW; Jim SH; Lee LK; Shehzad S; Tam KK; Leung KS; Tang F; Yam WC; Luo R; Siu GK	Clin Chem	2023	37537871
Pharmacokinetics, safety, and tolerability of dispersible and immediate-release abacavir, dolutegravir, and lamivudine tablets in children with HIV (IMPAACT 2019): week 24 results of an open-label, multicentre, phase 1-2 dose-confirmation study.	Brooks KM; Kiser JJ; Ziemba L; Ward S; Rani Y; Cressey TR; Masheto GR; Cassim H; Deville JG; Ponatshego PL; Patel F; Aurpibul L; Barnabas SL; Mustich I; Coletti A; Heckman B; Krotje C; Lojacono M; Yin DE; Townley E; Moye J; Majji S; Acosta EP; Ryan K; Chandasana H; Brothers CH; Buchanan AM; Rabie H; Flynn PM; IMPAACT 2019 Study Team	Lancet HIV	2023	37541705
High-Level Drug-Resistant Mutations among HIV-1 Subtype A6 and CRF02_AG in Kazakhstan.	Sanaubarova A; Pujol-Hodge E; Dzissyuk N; Lemey P; Vermund SH; Leigh Brown AJ; Ali S	Viruses	2023	37515095
Same-day initiation of bictegravir/emtricitabine/tenofovir alafenamide: Week 48 results of the FAST study-IMEA 055.	Bachelard A; Isernia V; Charpentier C; Benalycherif A; Mora M; Donadille C; Duvivier C; Lacombe K; El Mouhebb M; Spire B; Landman R; Descamps D; Peytavin G; Assoumou L; Ghosn J; FAST study group	J Antimicrob Chemother	2023	36659824
A novel mutation, D404N, in the connection subdomain of reverse transcriptase of HIV-1 CRF08_BC subtype confers cross-resistance to NNRTIs.	Zhang XM; Wu H; Zhang Q; Lau TC; Chu H; Chen ZW; Jin DY; Zheng BJ	J Antimicrob Chemother	2015	25637519
Weight and Metabolic Changes After Switching From Tenofovir Alafenamide/Emtricitabine (FTC)+Dolutegravir (DTG), Tenofovir Disoproxil Fumarate (TDF)/FTC + DTG, and TDF/FTC/Efavirenz to TDF/Lamivudine/DTG.	Bosch B; Akpomiemie G; Chandiwana N; Sokhela S; Hill A; McCann K; Qavi A; Mirchandani M; Venter WDF	Clin Infect Dis	2023	36519389
Rilpivirine and Doravirine Have Complementary Efficacies Against NNRTI-Resistant HIV-1 Mutants.	Smith SJ; Pauly GT; Akram A; Melody K; Ambrose Z; Schneider JP; Hughes SH	J Acquir Immune Defic Syndr	2016	27124362
Trend over time of HIV-1 drug resistance to nonnucleoside reverse transcriptase inhibitors (NNRTIs) and their drivers: A cohort study from Antiviral Response Cohort Analysis (ARCA).	Rancan I; Cassol C; Graziani L; Tilli M; Malcontenti C; Russo C; Bottanelli M; Bracchitta F; Papaioannu R; Labate L; Mora S; Bezenchek A; Shallvari A; Di Biagio A; Rossetti B	HIV Med	2023	37439411
HIV Drug Resistance Mutations and Subtype Profiles among Pregnant Women of Ho Chi Minh City, South Vietnam.	Ostankova YV; Shchemelev AN; Thu HHK; Davydenko VS; Reingardt DE; Serikova EN; Zueva EB; Totolian AA	Viruses	2023	37896785
Antiviral Activity of Tenofovir Alafenamide against HIV-1 with Thymidine Analog-Associated Mutations and M184V.	Margot N; Ram R; Abram M; Haubrich R; Callebaut C	Antimicrob Agents Chemother	2020	31988104
The connection domain mutation N348I in HIV-1 reverse transcriptase enhances resistance to etravirine and rilpivirine but restricts the emergence of the E138K resistance mutation by diminishing viral replication capacity.	Xu HT; Colby-Germinario SP; Oliveira M; Han Y; Quan Y; Zanichelli V; Wainberg MA	J Virol	2014	24227862
Genetic characterization of HIV-1 viruses among cases with antiretroviral therapy failure in Suzhou City, China.	Dong Z; Xu Z; Zhou Y; Tian R; Zhou K; Wang D; Ya X; Shen Q	AIDS Res Ther	2023	37381002
Therapy initiation and rapid start with Bictegravir/Emtricitabine/Tenofovir Alafenamide in PLWH.	Antinori A	Infez Med	2023	37701387
Resistance mutations in human immunodeficiency virus type 1 integrase selected with elvitegravir confer reduced susceptibility to a wide range of integrase inhibitors.	Goethals O; Clayton R; Van Ginderen M; Vereycken I; Wagemans E; Geluykens P; Dockx K; Strijbos R; Smits V; Vos A; Meersseman G; Jochmans D; Vermeire K; Schols D; Hallenberger S; Hertogs K	J Virol	2008	18715920
Recycling Tenofovir in Second-line Antiretroviral Treatment With Dolutegravir: Outcomes and Viral Load Trajectories to 72 weeks.	Keene CM; Cassidy T; Zhao Y; Griesel R; Jackson A; Sayed K; Omar Z; Hill A; Ngwenya O; Van Zyl G; Flowers T; Goemaere E; Maartens G; Meintjes G	J Acquir Immune Defic Syndr	2023	36706364
Structure-function analyses reveal key molecular determinants of HIV-1 CRF01_AE resistance to the entry inhibitor temsavir.	Prévost J; Chen Y; Zhou F; Tolbert WD; Gasser R; Medjahed H; Nayrac M; Nguyen DN; Gottumukkala S; Hessell AJ; Rao VB; Pozharski E; Huang RK; Matthies D; Finzi A; Pazgier M	Nat Commun	2023	37872202
Pretreatment integrase strand transfer inhibitor resistance in Tianjin, China.	Xia H; Ge Z; Zhang D; Wu Y; Ma P	Chin Med J (Engl)	2023	37920909
Checklist for studies of HIV drug resistance prevalence or incidence: rationale and recommended use.	Mbuagbaw L; Garcia C; Brenner B; Cecchini D; Chakroun M; Djiadeu P; Holguin A; Mor O; Parkin N; Santoro MM; Ávila-Ríos S; Fokam J; Phillips A; Shafer RW; Jordan MR	Lancet HIV	2023	37716367
Archived rilpivirine-associated resistance mutations among ART-naive and virologically suppressed people living with HIV-1 subtype C in Botswana: implications for cabotegravir/rilpivirine use.	Maruapula D; Moraka NO; Bareng OT; Mokgethi PT; Choga WT; Seatla KK; Kelentse N; Koofhethille CK; Zuze BJL; Gaolathe T; Pretorius-Holme M; Makhema J; Novitsky V; Shapiro R; Moyo S; Lockman S; Gaseitsiwe S	J Antimicrob Chemother	2023	37585352
Learning from cerebrospinal fluid drug-resistant HIV escape-associated encephalitis: a case report.	Kang J; Wang Z; Zhou Y; Wang W; Wen Y	Virol J	2023	38072961
Prediction of HIV-1 protease resistance using genotypic, phenotypic, and molecular information with artificial neural networks.	Tunc H; Dogan B; Darendeli Kiraz BN; Sari M; Durdagi S; Kotil S	PeerJ	2023	36967989
Adherence to antiretroviral therapy among HIV patients in Ghana: A systematic review and meta-analysis.	Boadu I; Manu A; Aryeetey RNO; Kesse KA; Abdulai M; Acheampong E; Akparibo R	PLOS Glob Public Health	2023	37910452
Plasma Human Immunodeficiency Virus 1 RNA and CD4+ T-Cell Counts Are Determinants of Virological Nonsuppression Outcomes With Initial Integrase Inhibitor-Based Regimens: A Prospective RESPOND Cohort Study.	Álvarez H; Mocroft A; Ryom L; Neesgaard B; Edwards S; Svedhem V; Günthard HF; Zangerle R; Smith C; Castagna A; d'Arminio Monforte A; Wit F; Stecher M; Lehman C; Mussini C; Fontas E; González E; Wasmuth JC; Sönnerborg A; De Wit S; Chkhartishvili N; Stephan C; Petoumenos K; Jaschinski N; Vannappagari V; Gallant J; Young L; Volny Anne A; Greenberg L; Martín-Iguacel R; Poveda E; Llibre JM; RESPOND (I…	Clin Infect Dis	2023	37052343
Development of H51Y and E157Q mutations for integrase inhibitor resistance in a patient undergoing treatment for pulmonary tuberculosis: A case report.	Farias LABG; Saboya MF; Ponte Fernandes N; Perdigão Neto LV; de Arruda EAG	SAGE Open Med Case Rep	2023	38152686
Realizing the Promise of Dolutegravir in Effectively Treating Children and Adolescents Living With HIV in Real-world Settings in 6 Countries in Eastern and Southern Africa.	Bacha JM; Dlamini S; Anabwani F; Gwimile J; Kanywa JB; Farirai J; Bvumbwe M; Tsotako M; Steffy T; Nguyen D; Mendez-Reyes JE; Elyanu P; Haq H	Pediatr Infect Dis J	2023	36795586
Viral and host mediators of non-suppressible HIV-1 viremia.	Mohammadi A; Etemad B; Zhang X; Li Y; Bedwell GJ; Sharaf R; Kittilson A; Melberg M; Crain CR; Traunbauer AK; Wong C; Fajnzylber J; Worrall DP; Rosenthal A; Jordan H; Jilg N; Kaseke C; Giguel F; Lian X; Deo R; Gillespie E; Chishti R; Abrha S; Adams T; Siagian A; Dorazio D; Anderson PL; Deeks SG; Lederman MM; Yawetz S; Kuritzkes DR; Lichterfeld MD; Sieg S; Tsibris A; Carrington M; Brumme ZL; Castil…	Nat Med	2023	37957382
A Comprehensive Literature Review of Treatment-Emergent Integrase Resistance with Dolutegravir-Based Regimens in Real-World Settings.	Henegar C; Letang E; Wang R; Hicks C; Fox D; Jones B; de Ruiter A; Vannappagari V	Viruses	2023	38140667
Pretreatment HIV Drug Resistance and the Molecular Transmission Network Among HIV-Positive Individuals in China in 2022: Multicenter Observational Study.	Chen H; Hao J; Hu J; Song C; Zhou Y; Li M; Chen J; Liu X; Wang D; Xu X; Xin P; Zhang J; Liao L; Feng Y; Li D; Pan SW; Shao Y; Ruan Y; Xing H	JMIR Public Health Surveill	2023	37976080
Drug resistance in children and adolescents with HIV in Panama.	Ventosa-Cubillo J; Pinzón R; González-Alba JM; Estripeaut D; Navarro ML; Holguín Á	J Antimicrob Chemother	2023	36454248
Prevalence of HIV-1 Natural Polymorphisms and Integrase-Resistance-Associated Mutations in African Children.	Fofana DB; Diarra H; Guindo I; Savadogo MK; d'Almeida M; Diallo FI; Baldé A; Soulié C; Kone A; Marcelin AG; Maiga AI; Lambert-Niclot S; Maiga M; McFall S; Hawkins CA; Murphy RL; Sylla M; Katlama C; Holl JL; Calvez V; Morand-Joubert L	Viruses	2023	36851760
The G118R plus R263K Combination of Integrase Mutations Associated with Dolutegravir-Based Treatment Failure Reduces HIV-1 Replicative Capacity and Integration.	Xiao MA; Cleyle J; Yoo S; Forrest M; Krullaars Z; Pham HT; Mesplède T	Antimicrob Agents Chemother	2023	37071019
Comparison of the Antiviral Activity of Bictegravir against HIV-1 and HIV-2 Isolates and Integrase Inhibitor-Resistant HIV-2 Mutants.	Smith RA; Raugi DN; Wu VH; Zavala CG; Song J; Diallo KM; Seydi M; Gottlieb GS; University of Washington-Dakar HIV-2 Study Group	Antimicrob Agents Chemother	2019	30803972
Incidence and predictors of virological failure among HIV infected children and adolescents on first-line antiretroviral therapy in East Shewa hospitals, Oromia Region, Ethiopia: A retrospective follow up study.	Abera NM; Alemu TG; Agegnehu CD	PLoS One	2023	38033131
Bictegravir/Emtricitabine/Tenofovir Alafenamide Treatment: Efficacy and Tolerability in Clinical Practice.	Canetti D; Galli L; Lolatto R; Nozza S; Spagnuolo V; Muccini C; Trentacapilli B; Bruzzesi E; Ranzenigo M; Chiurlo M; Castagna A; Gianotti N	Drug Des Devel Ther	2023	38090027
Antiretroviral potency of 4'-ethnyl-2'-fluoro-2'-deoxyadenosine, tenofovir alafenamide and second-generation NNRTIs across diverse HIV-1 subtypes.	Njenda DT; Aralaguppe SG; Singh K; Rao R; Sönnerborg A; Sarafianos SG; Neogi U	J Antimicrob Chemother	2018	30053052
Temporal trend of drug-resistance and APOBEC editing in PBMC genotypic resistance tests from HIV-1 infected virologically suppressed individuals.	Armenia D; Gagliardini R; Alteri C; Svicher V; Cento V; Borghi V; Vergori A; Cicalini S; Forbici F; Fabeni L; Bertoli A; Brugneti M; Gennari W; Malagnino V; Andreoni M; Mussini C; Antinori A; Perno CF; Santoro MM; Ceccherini-Silberstein F	J Clin Virol	2023	37573167
Dolutegravir resistance in three pregnant and breastfeeding women in South Africa.	Fourie N; Rees K; Mali D; Mugisa B; O'Connor C; Davies N	South Afr J HIV Med	2023	38058846
Impact of rilpivirine cross-resistance on long-acting cabotegravir-rilpivirine in low and middle-income countries.	Steegen K; Chandiwana N; Sokhela S; Venter WDF; Hans L	AIDS	2023	36779485
Trends in HIV-1 pretreatment drug resistance and HIV-1 variant dynamics among antiretroviral therapy-naive Ethiopians from 2003 to 2018: a pooled sequence analysis.	Kiros M; Biset S; Gebremariam B; Yalew GT; Abegaz WE; Geteneh A	Virol J	2023	37880705
HIV-1 subtype diversity and immuno-virological outcomes among adolescents failing antiretroviral therapy in Cameroon: A cohort study.	Togna Pabo WLR; Fokam J; Njume D; Takou D; Santoro MM; Nyasa RB; Chenwi C; Mpouel ML; Beloumou G; Jagni ESN; Nka AD; Ka'e AC; Teto G; Dambaya B; Djupsa S; Gouissi Anguechia DH; Evariste M; Kamta C; Bala L; Lambo V; Halle-Ekane EG; Colizzi V; Perno CF; Ndjolo A; Ndip Ndip R	PLoS One	2023	37878637
Compassionate use of long-acting cabotegravir plus rilpivirine for people living with HIV-1 in need of parenteral antiretroviral therapy.	D'Amico R; Cenoz Gomis S; Moodley R; Van Solingen-Ristea R; Baugh B; Van Landuyt E; Van Eygen V; Min S; Cutrell A; Foster C; Chilton D; Allard SD; Ruiter A	HIV Med	2023	35945163
Differences in drug resistance of HIV-1 genotypes in CSF and plasma and analysis of related factors.	Wang J; Li M; Li J; Deng R	Virulence	2023	36694270
Transmission of S230R integrase drug resistance mutation affecting second-generation integrase inhibitors in a French primary HIV-1 infected man.	Salmona M; Lascoux-Combe C; Nere ML; Rubenstein E; Molina JM; Delaugerre C; Chaix ML	J Antimicrob Chemother	2023	37147875
Changes in Primary HIV-1 Drug Resistance Due to War Migration from Eastern Europe.	Załęski A; Lembas A; Dyda T; Siwak E; Osińska J; Suchacz M; Stempkowska-Rejek J; Strycharz M; Orzechowska J; Wiercińska-Drapało A	J Immigr Minor Health	2024	37973713
HIV viral suppression at different thresholds and duration of treatment in the dolutegravir treatment era in Sierra Leone: a nationwide survey.	Song JW; Yang G; Kamara MN; Sun W; Guan Q; Barrie U; Jiba DF; Jalloh AT; Liu M; Tamba FK; Yendewa GA; Wang L; Zhao R; Lakoh S	Virol J	2023	38031075
Low level of HIV-1C integrase strand transfer inhibitor resistance mutations among recently diagnosed ART-naive Ethiopians.	Kiros M; Tefera DA; Andualem H; Geteneh A; Tesfaye A; Woldemichael TS; Kidane E; Alemayehu DH; Maier M; Mihret A; Abegaz WE; Mulu A	Sci Rep	2023	37085698
Development of Human Immunodeficiency Virus Type 1 Resistance to 4'-Ethynyl-2-Fluoro-2'-Deoxyadenosine Starting with Wild-Type or Nucleoside Reverse Transcriptase Inhibitor-Resistant Strains.	Cilento ME; Reeve AB; Michailidis E; Ilina TV; Nagy E; Mitsuya H; Parniak MA; Tedbury PR; Sarafianos SG	Antimicrob Agents Chemother	2021	34516245
Transitioning to Dolutegravir in a Programmatic Setting: Virological Outcomes and Associated Factors Among Treatment-Naive Patients With HIV-1 in the Kilombero and Ulanga Antiretroviral Cohort in Rural Tanzania.	Ntamatungiro AJ; Eichenberger A; Okuma J; Vanobberghen F; Ndege R; Kimera N; Francis JM; Kagura J; Weisser M; Kilombero and Ulanga Antiretroviral Cohort (KIULARCO) Study Group	Open Forum Infect Dis	2023	37520425
The preferential selection of K65R in HIV-1 subtype C is attenuated by nucleotide polymorphisms at thymidine analogue mutation sites.	Invernizzi CF; Coutsinos D; Oliveira M; Schildknecht RS; Xu H; Gaseitsiwe S; Moisi D; Brenner BG; Wainberg MA	J Antimicrob Chemother	2013	23749954
Q148N, a Novel Integrase Inhibitor Resistance Mutation Associated with Low-Level Reduction in Elvitegravir Susceptibility.	Varghese V; Pinsky BA; Smith DS; Klein D; Shafer RW	AIDS Res Hum Retroviruses	2016	27009474
Drug resistance mutations among people living with HIV with treatment failure in Henan Province, China.	Liu J; Chen Z; Wei S; Ma J; Zhang X; Zhao S; Zhao Q; Yang X; Li Y; Chen X; Sun Y; Huo Y	Chin Med J (Engl)	2023	37946329
Safety and efficacy of switching to elvitegravir, cobicistat, emtricitabine, tenofovir disoproxil fumarate in treatment-experienced people with HIV: a multicenter cohort study.	De Castro N; Brun A; Sellier P; Hamet G; Mechaï F; Garrait V; Chabrol A; Bouldouyre MA; Froguel E; Troisvallets D; Caraux-Paz P; Delaugerre C; Rozenbaum W; Molina JM	AIDS Res Ther	2023	36597160
Immune Reconstitution Inflammatory Syndrome in Aids Patient After Successful Induction of Virological Suppression with Cabotegravir/Rilpivirine.	Al-Handola R; Chinnappan J; Bakeer M; Osterholzer D	Eur J Case Rep Intern Med	2023	37554471
First Demonstration Project of Long-Acting Injectable Antiretroviral Therapy for Persons With and Without Detectable Human Immunodeficiency Virus (HIV) Viremia in an Urban HIV Clinic.	Christopoulos KA; Grochowski J; Mayorga-Munoz F; Hickey MD; Imbert E; Szumowski JD; Dilworth S; Oskarsson J; Shiels M; Havlir D; Gandhi M	Clin Infect Dis	2023	35913500
HIV-1 Integrase Inhibitors That Are Active against Drug-Resistant Integrase Mutants.	Smith SJ; Zhao XZ; Passos DO; Lyumkis D; Burke TR; Hughes SH	Antimicrob Agents Chemother	2020	32601157
Drug Resistance Profile Among HIV-1 Infections Experiencing ART with Low-Level Viral Load in Guangdong China During 2011-2022: A Retrospective Study.	Lan Y; Ling X; Deng X; Lin Y; Li J; Li L; He R; Cai W; Li F; Li L; Hu F	Infect Drug Resist	2023	37546367
Recombinant Forms of HIV-1 in the Last Decade of the Epidemic in the Russian Federation.	Antonova A; Kazennova E; Lebedev A; Ozhmegova E; Kuznetsova A; Tumanov A; Bobkova M	Viruses	2023	38140553
Transmitted drug resistance and transmission clusters among ART-naïve HIV-1-infected individuals from 2019 to 2021 in Nanjing, China.	Xu Y; Shi H; Dong X; Ding C; Wu S; Li X; Zhang H; Qiao M; Li X; Zhu Z	Front Public Health	2023	37674678
Cohort profile: InfCareHIV, a prospective registry-based cohort study of people with diagnosed HIV in Sweden.	Carlander C; Brännström J; Månsson F; Elvstam O; Albinsson P; Blom S; Mattsson L; Hovmöller S; Norrgren H; Mellgren Å; Svedhem V; Gisslén M; Sönnerborg A	BMJ Open	2023	36931676
HIV Drug Resistance in Adults Initiating or Reinitiating Antiretroviral Therapy in Uruguay-Results of a Nationally Representative Survey, 2018-2019.	Flieller R; Cabrera S; Ruchansky D; Girón-Callejas A; Brasesco M; Pérez D; Chiparelli H; García-Morales C; Tapia-Trejo D; Monreal-Flores J; Ravasi G; Jordan MR; Ávila-Ríos S	Viruses	2023	36851704
Increasing trend of transmitted integrase inhibitor resistance in a cohort of antiretroviral therapy-naive people living with HIV.	Muccini C; Galli L; Sampaolo M; Gianotti N; Castagna A; Canetti D	J Antimicrob Chemother	2023	37029656
Evolution of drug resistance drives destabilization of flap region dynamics in HIV-1 protease.	Rajendran M; Ferran MC; Mouli L; Babbitt GA; Lynch ML	Biophys Rep (N Y)	2023	37662576
Dolutegravir in real life: Self-reported mental and physical health outcomes after transitioning from efavirenz- to dolutegravir-based antiretroviral therapy in a prospective cohort study in Lesotho.	Brown JA; Nsakala BL; Mokhele K; Rakuoane I; Muhairwe J; Glass TR; Amstutz A; Tschumi N; Belus JM; Klimkait T; Labhardt ND	HIV Med	2023	35730213
Genotypic resistance testing improves antiretroviral treatment outcomes in a cohort of adolescents in Cameroon: Implications in the dolutegravir-era.	Pabo WLRT; Njume D; Ndip RN; Takou D; Santoro MM; Chenwi C; Beloumou G; Semengue ENJ; Nka AD; Ka'e AC; Teto G; Dambaya B; Djupsa S; Nyasa RB; Anguechia DHG; Kamta C; Bala L; Lambo V; Sosso SM; Colizzi V; Perno CF; Fokam J; Ndjolo A	J Public Health Afr	2023	38020274
MK-8591 (4'-Ethynyl-2-Fluoro-2'-Deoxyadenosine) Exhibits Potent Activity against HIV-2 Isolates and Drug-Resistant HIV-2 Mutants in Culture.	Wu VH; Smith RA; Masoum S; Raugi DN; Ba S; Seydi M; Grobler JA; Gottlieb GS; University of Washington–Dakar HIV-2 Study Group	Antimicrob Agents Chemother	2017	28559249
Long-Acting Cabotegravir and Rilpivirine Dosed Every 2 Months in Adults With Human Immunodeficiency Virus 1 Type 1 Infection: 152-Week Results From ATLAS-2M, a Randomized, Open-Label, Phase 3b, Noninferiority Study.	Overton ET; Richmond G; Rizzardini G; Thalme A; Girard PM; Wong A; Porteiro N; Swindells S; Reynes J; Noe S; Harrington C; Español CM; Acuipil C; Aksar A; Wang Y; Ford SL; Crauwels H; van Eygen V; Van Solingen-Ristea R; Latham CL; Thiagarajah S; D'Amico R; Smith KY; Vandermeulen K; Spreen WR	Clin Infect Dis	2023	36660819
Transmitted drug resistance and subtype patterns of viruses from reported new HIV diagnoses in Germany, 2017-2020.	Fiebig U; Altmann B; Hauser A; Koppe U; Hanke K; Gunsenheimer-Bartmeyer B; Bremer V; Baumgarten A; Bannert N	BMC Infect Dis	2023	37817087
The Combination of the R263K and T66I Resistance Substitutions in HIV-1 Integrase Is Incompatible with High-Level Viral Replication and the Development of High-Level Drug Resistance.	Liang J; Mesplède T; Oliveira M; Anstett K; Wainberg MA	J Virol	2015	26311878
Epistatic pathways can drive HIV-1 escape from integrase strand transfer inhibitors.	Hikichi Y; Grover JR; Schäfer A; Mothes W; Freed EO	Sci Adv	2024	38427738
Impact of point-of-care HIV viral load and targeted drug resistance mutation testing on viral suppression among Kenyan pregnant and postpartum women: results from a prospective cohort study (Opt4Mamas).	Patel RC; Oyaro P; Thomas KK; Basha GW; Wagude J; Mukui I; Brown E; Hassan SA; Kinywa E; Oluoch F; Odhiambo F; Oyaro B; Kingwara L; Karauki E; Yongo N; Otieno L; John-Stewart GC; Abuogi LL	J Int AIDS Soc	2023	37938856
Pre-Treatment HIV Drug Resistance and Genetic Diversity in Cameroon: Implications for First-Line Regimens.	Fokam J; Chenwi CA; Tala V; Takou D; Santoro MM; Teto G; Dambaya B; Anubodem F; Semengue ENJ; Beloumou G; Djupsa S; Assomo E; Fokunang C; Alteri C; Billong S; Bouba NP; Ajeh R; Colizzi V; Mbanya D; Ceccherini-Silberstein F; Perno CF; Ndjolo A	Viruses	2023	37515146
Web Service for HIV Drug Resistance Prediction Based on Analysis of Amino Acid Substitutions in Main Drug Targets.	Paremskaia AI; Rudik AV; Filimonov DA; Lagunin AA; Poroikov VV; Tarasova OA	Viruses	2023	38005921
Changes in HIV-1 Subtypes/Sub-Subtypes, and Transmitted Drug Resistance Among ART-Naïve HIV-Infected Individuals - China, 2004-2022.	Liu X; Wang D; Hu J; Song C; Liao L; Feng Y; Li D; Xing H; Ruan Y	China CDC Wkly	2023	37593123
Four days/week antiretroviral maintenance strategy (ANRS 170 QUATUOR): substudies of reservoirs and ultrasensitive drug resistance.	Lambert-Niclot S; Abdi B; Bellet J; Fofana D; De Truchis P; Amat K; Alvarez JC; Surgers L; Allavena C; Zaegell-Faucher O; Morlat P; Palich R; Gibowski S; Costagliola D; Girard PM; Landman R; Assoumou L; Morand-Joubert L; ANRS 170 QUATUOR study group	J Antimicrob Chemother	2023	37104815
Rate of response to initial antiretroviral therapy according to level of pre-existing HIV-1 drug resistance detected by next-generation sequencing in the strategic timing of antiretroviral treatment (START) study.	Cozzi-Lepri A; Dunn D; Tostevin A; Marvig RL; Bennedbaek M; Sharma S; Kozal MJ; Gompels M; Pinto AN; Lundgren J; Baxter JD; INSIGHT START Study Group	HIV Med	2024	37775947
Increased prevalence and stable clustering rate of HIV-1 transmitted drug resistance strains after 'treat-all' in a megacity of China.	Zhang D; Han J; Li H; Zheng C; Liu Z; Sun Z; Li H; Li T; Wang X; Chen L; Yang Z; Lan C; Li S; Jia L; Gan Y; Zhong Y; Li J; Li L; Zhao J	J Antimicrob Chemother	2023	37279764
Clinical, epidemiological, and drug resistance insights into HIV-positive patients in Meizhou, China.	Liu X; Patil S; Guo X; Wen F; Zhang X; Zhong Z; Wang X	Front Cell Infect Microbiol	2023	38314093
Disparity of HIV-1 Pretreatment Drug Resistance in Men Who Have Sex With Men and the Heterosexual Population in Guangxi, China.	Pang X; Liang S; Tang K; Huang J; He Q; Fang N; Xie B; Xie X; Wang H; Hu Y; Lan G	Open Forum Infect Dis	2023	36751650
HIV-1 Disease Progression and Drug Resistance Mutations among Children on First-Line Antiretroviral Therapy in Ethiopia.	Getaneh Y; Getnet F; Ning F; Rashid A; Liao L; Yi F; Shao Y	Biomedicines	2023	37626789
Resistance is common in paediatric patients failing ART in South Africa.	Hunt GM; Yousif M; Levin L; Ledwaba J; Steegen K; Kufa T; Zwane H; Kalimashe M; Kana V; Aynalem G; Perlman J; Ayalew K; Kindra G; Diallo K; Carmona S; Sherman G; Raizes EJ	J Antimicrob Chemother	2023	37017009
Frequency matters: comparison of drug resistance mutation detection by Sanger and next-generation sequencing in HIV-1.	Balakrishna S; Loosli T; Zaheri M; Frischknecht P; Huber M; Kusejko K; Yerly S; Leuzinger K; Perreau M; Ramette A; Wymant C; Fraser C; Kellam P; Gall A; Hirsch HH; Stoeckle M; Rauch A; Cavassini M; Bernasconi E; Notter J; Calmy A; Günthard HF; Metzner KJ; Kouyos RD	J Antimicrob Chemother	2023	36738248
Assessing the Virologic Impact of Archived Resistance in the Dolutegravir/Lamivudine 2-Drug Regimen HIV-1 Switch Study TANGO through Week 144.	Wang R; Wright J; Saggu P; Ait-Khaled M; Moodley R; Parry CM; Lutz T; Podzamczer D; Moore R; Górgolas Hernández-Mora M; Kinder C; Wynne B; van Wyk J; Underwood M	Viruses	2023	37376649
Four Amino Acid Changes in HIV-2 Protease Confer Class-Wide Sensitivity to Protease Inhibitors.	Raugi DN; Smith RA; Gottlieb GS; University of Washington-Dakar HIV-2 Study Group	J Virol	2016	26559830
High viral suppression and detection of dolutegravir-resistance associated mutations in treatment-experienced Tanzanian adults living with HIV-1 in Dar es Salaam.	Bwire GM; Aiko BG; Mosha IH; Kilapilo MS; Mangara A; Kazonda P; Swai JP; Swalehe O; Jordan MR; Vercauteren J; Sando D; Temba D; Shao A; Mauka W; Decouttere C; Vandaele N; Sangeda RZ; Killewo J; Vandamme AM	Sci Rep	2023	37993493
Antiretroviral Treatment of HIV-2 Infection: Available Drugs, Resistance Pathways, and Promising New Compounds.	Moranguinho I; Taveira N; Bártolo I	Int J Mol Sci	2023	36982978
Age and CD4+ T cell counts are inversely associated with HIV drug resistance mutations in treatment naive female sex workers.	Mulinge MM; Oluoch JO; Abisi HK; Otieno LE; Anzala O; Wamalwa DC; Nduati RW; Kimani J; Herbeck J; McKinnon L	Medicine (Baltimore)	2023	37327289
Dolutegravir-Selected HIV-1 Containing the N155H and R263K Resistance Substitutions Does Not Acquire Additional Compensatory Mutations under Drug Pressure That Lead to Higher-Level Resistance and Increased Replicative Capacity.	Anstett K; Fusco R; Cutillas V; Mesplède T; Wainberg MA	J Virol	2015	26246578
The propensity for long-acting cabotegravir and rilpivirine every 2 months among HIV-infected people eligible for treatment.	Alberton F; Nozza S; Raccagni AR; Galli L; Spagnuolo V; Bossolasco S; Cernuschi M; Canetti D; Hasson H; Castagna A; Gianotti N	J Med Virol	2023	36415058
Predicting Factors of Plasma HIV RNA Undetectability after Switching to Co-Formulated Bictegravir, Emtricitabine, and Tenofovir Alafenamide in Experienced HIV-1 Patients: A Multicenter Study.	Basso M; Battagin G; Nicolè S; Rossi MC; Colombo F; Pirola N; Baratti S; Storato S; Giovagnorio F; Malagnino V; Alessio G; Vinci A; Maurici M; Sarmati L; Parisi SG	Viruses	2023	37632071
Resistance Trends of Antiretroviral Agents in People with Human Immunodeficiency Virus in Korea, 2012 - 2020.	Oh SM; Bang J; Park SW; Lee E	Infect Chemother	2023	37272233
Retrospective longitudinal analysis of low-level viremia among HIV-1 infected adults on antiretroviral therapy in Kenya.	Aoko A; Pals S; Ngugi T; Katiku E; Joseph R; Basiye F; Kimanga D; Kimani M; Masamaro K; Ngugi E; Musingila P; Nganga L; Ondondo R; Makory V; Ayugi R; Momanyi L; Mambo B; Bowen N; Okutoyi S; Chun HM	EClinicalMedicine	2023	37649807
Tenofovir alafenamide plus dolutegravir as a switch strategy in HIV-infected patients: a pilot randomized controlled trial.	Alavian G; Abbasian L; Khalili H; Alinaghi SAS; Hasannezhad M; Ashtiani MF; Manshadi SAD	Daru	2023	37540331
Cabotegravir + Rilpivirine Long-Acting Injections for HIV Treatment in the US: Real World Data from the OPERA Cohort.	Sension MG; Brunet L; Hsu RK; Fusco JS; Cochran Q; Uranaka C; Sridhar G; Vannappagari V; Van Wyk J; McCurdy L; Wohlfeiler MB; Fusco GP	Infect Dis Ther	2023	37966701
Laboratory Based Surveillance of HIV-1 Acquired Drug Resistance in Cameroon: Implications for Use of Tenofovir-Lamivudine-Dolutegravir (TLD) as Second- or Third-Line Regimens.	Fokam J; Chenwi CA; Takou D; Santoro MM; Tala V; Teto G; Beloumou G; Semengue ENJ; Dambaya B; Djupsa S; Kembou E; Bouba NP; Ajeh R; Cappelli G; Mbanya D; Colizzi V; Ceccherini-Silberstein F; Perno CF; Ndjolo A	Viruses	2023	37632026
Preclinical evaluation of GS-9160, a novel inhibitor of human immunodeficiency virus type 1 integrase.	Jones GS; Yu F; Zeynalzadegan A; Hesselgesser J; Chen X; Chen J; Jin H; Kim CU; Wright M; Geleziunas R; Tsiang M	Antimicrob Agents Chemother	2009	19104010
Prevalence and analysis of acquired and transmitted integrase strand transfer inhibitor-associated HIV-1 drug resistance in Chongqing, China.	Zhang H; Wu P; Li J; Li M	Virulence	2023	37941373
In Vitro antiretroviral properties of S/GSK1349572, a next-generation HIV integrase inhibitor.	Kobayashi M; Yoshinaga T; Seki T; Wakasa-Morimoto C; Brown KW; Ferris R; Foster SA; Hazen RJ; Miki S; Suyama-Kagitani A; Kawauchi-Miki S; Taishi T; Kawasuji T; Johns BA; Underwood MR; Garvey EP; Sato A; Fujiwara T	Antimicrob Agents Chemother	2011	21115794
Effectiveness of second-generation integrase strand-transfer inhibitor-based regimens for antiretroviral-experienced people with HIV who had viral rebound.	Chen GJ; Sun HY; Chang SY; Hsieh SM; Sheng WH; Chuang YC; Huang YS; Lin KY; Liu WC; Su YC; Hung CC	J Microbiol Immunol Infect	2023	37574435
Pathway involving the N155H mutation in HIV-1 integrase leads to dolutegravir resistance.	Malet I; Ambrosio FA; Subra F; Herrmann B; Leh H; Bouger MC; Artese A; Katlama C; Talarico C; Romeo I; Alcaro S; Costa G; Deprez E; Calvez V; Marcelin AG; Delelis O	J Antimicrob Chemother	2018	29373677
Pre-exposure Prophylaxis Use History in People With Antiretroviral Resistance at HIV Diagnosis: Findings From New York City HIV Surveillance and Partner Services, 2015-2022.	Misra K; Huang JS; Udeagu CN; Forgione L; Xia Q; Torian LV	Clin Infect Dis	2024	37976185
HIV-1 Drug Resistance among Treatment-Naïve Patients in Russia: Analysis of the National Database, 2006-2022.	Kirichenko A; Kireev D; Lapovok I; Shlykova A; Lopatukhin A; Pokrovskaya A; Bobkova M; Antonova A; Kuznetsova A; Ozhmegova E; Shtrek S; Sannikov A; Zaytseva N; Peksheva O; Piterskiy M; Semenov A; Turbina G; Filoniuk N; Shemshura A; Kulagin V; Kolpakov D; Suladze A; Kotova V; Balakhontseva L; Pokrovsky V; Akimkin V	Viruses	2023	37112971
Expanded Multivariable Models to Assist Patient Selection for Long-Acting Cabotegravir + Rilpivirine Treatment: Clinical Utility of a Combination of Patient, Drug Concentration, and Viral Factors Associated With Virologic Failure.	Orkin C; Schapiro JM; Perno CF; Kuritzkes DR; Patel P; DeMoor R; Dorey D; Wang Y; Han K; Van Eygen V; Crauwels H; Ford SL; Latham CL; St Clair M; Polli JW; Vanveggel S; Vandermeulen K; D'Amico R; Garges HP; Zolopa A; Spreen WR; van Wyk J; Cutrell AG	Clin Infect Dis	2023	37340869
Pre-existing low-frequency resistance mutations increase the risk of antiretroviral treatment failure in HIV-1 naïve patients.	Su Y; Cai R; Zhu Y; Zhong M; Qi M; Chen C; Ye Z; Zhang H; Wei H	Chin Med J (Engl)	2023	37914679
Fostemsavir resistance-associated polymorphisms in HIV-1 subtype C in a large cohort of treatment-naïve and treatment-experienced individuals in Botswana.	Zuze BJL; Radibe BT; Choga WT; Bareng OT; Moraka NO; Maruapula D; Seru K; Mokgethi P; Mokaleng B; Ndlovu N; Kelentse N; Pretorius-Holme M; Shapiro R; Lockman S; Makhema J; Novitsky V; Seatla KK; Moyo S; Gaseitsiwe S	Microbiol Spectr	2023	37823653
