## Supplementary material for "Fine-tuned large language models for answering questions about full-text biomedical research studies": S5 Table

### Sheet: IndividualQuestions_FisherExact
Question	PcntTrue	Model	State	TP	FN	FP	TN	Accuracy	Precision	Recall	F1		State	TP	FN	FP	TN	Accuracy	Precision	Recall	F1		Accuracy P	Rank	Adjusted P	BH sig		Precision P	Rank	Adjusted P	BH sig		Recall P	Rank	Adjusted P	BH sig		Base (base model)
1	0.6667	GPT-4o	Base	64	16	2	38	0.85	0.97	0.8	0.88		FT	74	6	4	36	0.917	0.95	0.93	0.94		0.158353	7	0.361951	no		0.687595	11	1	no		0.0369748	6	0.11249	no		FT (fine-tuned model)
2	0.2083	GPT-4o	Base	25	0	18	77	0.85	0.58	1	0.74		FT	22	3	2	93	0.958	0.92	0.88	0.9		0.0073071	2	0.0584568	no		0.0048621	2	0.0595799	no		0.234694	9	0.417234	no
3	0.175	GPT-4o	Base	20	1	2	97	0.975	0.91	0.95	0.93		FT	19	2	0	99	0.983	1	0.9	0.95		1	11	1	no		0.490244	10	0.78439	no		1	12	1	no		P (p value)
4	0.125	GPT-4o	Base	15	0	0	105	1	1	1	1		FT	14	1	0	105	0.992	1	0.93	0.97		1	12	1	no		1	13	1	no		1	13	1	no		BH sig (Benjamini Hochberg): Is adjusted p value (FDR) <0.05
5	0.6417	GPT-4o	Base	61	16	0	43	0.87	1	0.79	0.88		FT	61	16	1	42	0.858	0.984	0.79	0.877		1	13	1	no		1	14	1	no		1	14	1	no		Cyan: adjusted p value <0.05; Light blue: unadjusted (but not adjusted ) p v alue <0.05
6	0.5667	GPT-4o	Base	44	24	0	52	0.8	1	0.65	0.79		FT	59	9	4	48	0.892	0.94	0.87	0.9		0.0728207	4	0.291283	no		0.141731	5	0.453538	no		0.00464224	2	0.0371379	yes
7	0.5167	GPT-4o	Base	49	13	0	58	0.892	1	0.79	0.88		FT	57	5	5	53	0.917	0.92	0.92	0.92		0.6618	10	1	no		0.0653681	4	0.261472	no		0.0721819	8	0.158006	no
8	0.025	GPT-4o	Base	1	2	1	116	0.975	0.5	0.33	0.4		FT	1	2	0	117	0.983	1	0.33	0.5		1	14	1	no		1	15	1	no		1	15	1	no		TP (true positive)
9	0.75	GPT-4o	Base	45	45	1	29	0.617	0.98	0.5	0.66		FT	64	26	6	24	0.733	0.91	0.71	0.8		0.0728537	5	0.233132	no		0.241267	8	0.507771	no		0.00586635	3	0.0371379	yes		TN (true negative)
10	0.4583	GPT-4o	Base	42	13	2	63	0.875	0.95	0.76	0.85		FT	50	5	3	62	0.933	0.94	0.91	0.93		0.187376	8	0.374752	no		1	12	1	no		0.0691275	7	0.158006	no		FP (false positive)
11	0.525	GPT-4o	Base	41	22	2	55	0.8	0.95	0.65	0.77		FT	54	9	7	50	0.867	0.89	0.86	0.87		0.225054	9	0.400096	no		0.300535	9	0.534285	no		0.0123041	4	0.0492163	yes		FN (false negative)
12	0.3083	GPT-4o	Base	26	11	3	80	0.883	0.9	0.7	0.79		FT	34	3	10	73	0.892	0.77	0.92	0.84		1	15	1	no		0.22215	7	0.507771	no		0.0351531	5	0.11249	no
13	0.1583	GPT-4o	Base	16	3	0	101	0.975	1	0.84	0.91		FT	16	3	0	101	0.975	1	0.84	0.91		1	16	1	no		1	16	1	no		1	16	1	no
14	0.4667	GPT-4o	Base	37	19	0	64	0.842	1	0.66	0.8		FT	51	5	5	59	0.917	0.91	0.91	0.91		0.111913	6	0.298433	no		0.153051	6	0.453538	no		0.00227479	1	0.0363967	yes
15	0.3833	GPT-4o	Base	22	24	27	47	0.575	0.45	0.48	0.46		FT	27	19	8	66	0.775	0.77	0.59	0.67		0.00144391	1	0.0231026	yes		0.00372375	1	0.0595799	no		0.403412	10	0.645459	no
16	0.325	GPT-4o	Base	12	27	24	57	0.575	0.33	0.31	0.32		FT	16	23	8	73	0.742	0.67	0.41	0.51		0.00950173	3	0.0584568	no		0.0172661	3	0.0920859	no		0.47925	11	0.697091	no
1	0.6667	LLama3.1-70B	Base	52	28	1	39	0.758	0.98	0.65	0.78		FT	63	17	5	35	0.817	0.93	0.79	0.85		0.343831	7	0.785899	no		0.228976	7	0.523373	no		0.0780597	2	0.624477	no
2	0.2083	LLama3.1-70B	Base	24	1	7	88	0.933	0.77	0.96	0.86		FT	23	2	3	92	0.958	0.88	0.92	0.9		0.570195	11	0.829374	no		0.318521	9	0.566259	no		1	15	1	no
3	0.175	LLama3.1-70B	Base	20	1	10	89	0.908	0.67	0.95	0.78		FT	20	1	2	97	0.975	0.91	0.95	0.93		0.0503118	3	0.26833	no		0.0511258	4	0.204503	no		1	12	1	no
4	0.125	LLama3.1-70B	Base	12	3	0	105	0.975	1	0.8	0.89		FT	14	1	0	105	0.992	1	0.93	0.97		0.621842	13	0.765344	no		1	16	1	no		0.597701	7	1	no
5	0.6417	LLama3.1-70B	Base	59	18	2	41	0.833	0.967	0.77	0.855		FT	51	26	0	43	0.783	1	0.66	0.797		0.412443	9	0.733232	no		0.499517	12	0.666023	no		0.211558	4	0.84623	no
6	0.5667	LLama3.1-70B	Base	52	16	9	43	0.792	0.85	0.76	0.81		FT	53	15	3	49	0.85	0.95	0.78	0.85		0.312545	6	0.833453	no		0.129461	5	0.414275	no		1	13	1	no
7	0.5167	LLama3.1-70B	Base	49	13	8	50	0.825	0.86	0.79	0.82		FT	48	14	3	55	0.858	0.94	0.77	0.85		0.596229	12	0.794971	no		0.210247	6	0.560658	no		1	14	1	no
8	0.025	LLama3.1-70B	Base	1	2	3	114	0.958	0.25	0.33	0.29		FT	2	1	1	116	0.983	0.67	0.67	0.67		0.446173	10	0.713877	no		0.485714	10	0.777143	no		1	16	1	no
9	0.75	LLama3.1-70B	Base	53	37	6	24	0.642	0.9	0.59	0.71		FT	58	32	4	26	0.7	0.94	0.64	0.76		0.409916	8	0.819832	no		0.522821	13	0.643472	no		0.53989	6	1	no
10	0.4583	LLama3.1-70B	Base	32	23	1	64	0.8	0.97	0.58	0.73		FT	43	12	3	62	0.875	0.93	0.78	0.85		0.160986	5	0.515155	no		0.636286	15	0.678706	no		0.0398704	1	0.637926	no
11	0.525	LLama3.1-70B	Base	50	13	12	45	0.792	0.81	0.79	0.8		FT	47	16	8	49	0.8	0.85	0.75	0.8		1	15	1	no		0.624101	14	0.713258	no		0.672571	8	1	no
12	0.3083	LLama3.1-70B	Base	26	11	7	76	0.85	0.79	0.7	0.74		FT	24	13	2	81	0.875	0.92	0.65	0.76		0.708229	14	0.809405	no		0.274247	8	0.548495	no		0.804233	10	1	no
13	0.1583	LLama3.1-70B	Base	15	4	2	99	0.95	0.88	0.79	0.83		FT	13	6	0	101	0.95	1	0.68	0.81		1	16	1	no		0.491954	11	0.715569	no		0.713982	9	1	no
14	0.4667	LLama3.1-70B	Base	39	17	14	50	0.742	0.74	0.7	0.72		FT	37	19	0	64	0.842	1	0.66	0.8		0.0797381	4	0.318952	no		0.000287533	2	0.00417692	yes		0.839854	11	1	no
15	0.3833	LLama3.1-70B	Base	24	22	57	17	0.342	0.3	0.52	0.38		FT	16	30	5	69	0.708	0.76	0.35	0.48		0	2	0	yes		0.000261058	1	0.00417692	yes		0.14055	3	0.7496	no
16	0.325	LLama3.1-70B	Base	13	26	61	20	0.275	0.18	0.33	0.23		FT	9	30	4	77	0.717	0.69	0.23	0.35		0	1	0	yes		0.000358194	3	0.00417692	yes		0.450839	5	1	no
1	0.6667	LLama3.1-8B	Base	62	18	2	38	0.833	0.97	0.78	0.86		FT	62	19	5	35	0.802	0.93	0.77	0.84		0.736698	11	1	no		0.441113	7	1	no		1	13	1	no
2	0.2083	LLama3.1-8B	Base	24	1	16	79	0.858	0.6	0.96	0.74		FT	19	5	4	92	0.925	0.83	0.79	0.81		0.144884	3	0.772717	no		0.0922298	1	1	no		0.0982776	2	0.902643	no
3	0.175	LLama3.1-8B	Base	17	4	13	86	0.858	0.57	0.81	0.67		FT	15	6	5	94	0.908	0.75	0.71	0.73		0.314769	5	1	no		0.236992	5	1	no		0.718588	12	1	no
4	0.1333	LLama3.1-8B	Base	13	2	0	105	0.983	1	0.87	0.93		FT	10	6	0	104	0.95	1	0.62	0.77		0.446173	8	1	no		1	14	1	no		0.389847	8	0.902643	no
5	0.6417	LLama3.1-8B	Base	53	24	1	42	0.792	0.982	0.688	0.809		FT	53	24	1	42	0.792	0.982	0.688	0.81		1	14	1	no		1	16	1	no		1	16	1	no
6	0.5667	LLama3.1-8B	Base	35	33	0	52	0.725	1	0.51	0.68		FT	42	26	4	48	0.75	0.91	0.62	0.74		0.769367	13	1	no		0.129554	3	1	no		0.299205	6	0.902643	no
7	0.5167	LLama3.1-8B	Base	48	14	4	54	0.85	0.92	0.77	0.84		FT	40	22	2	56	0.8	0.95	0.65	0.77		0.39586	6	1	no		0.688402	9	1	no		0.165628	4	0.902643	no
8	0.025	LLama3.1-8B	Base	1	2	5	112	0.942	0.17	0.33	0.22		FT	1	2	3	114	0.958	0.25	0.33	0.29		0.768566	12	1	no		1	15	1	no		1	15	1	no
9	0.7417	LLama3.1-8B	Base	48	42	3	27	0.625	0.94	0.53	0.68		FT	44	45	4	27	0.592	0.92	0.49	0.64		0.597624	9	1	no		0.709662	10	1	no		0.654767	10	1	no
10	0.4583	LLama3.1-8B	Base	36	19	3	62	0.817	0.92	0.65	0.77		FT	30	25	5	60	0.75	0.86	0.55	0.67		0.272653	4	1	no		0.46422	8	1	no		0.330543	7	0.902643	no
11	0.525	LLama3.1-8B	Base	44	19	13	44	0.733	0.77	0.7	0.73		FT	40	23	10	47	0.725	0.8	0.63	0.71		1	15	1	no		0.815442	12	1	no		0.571033	9	1	no
12	0.3083	LLama3.1-8B	Base	23	14	7	76	0.825	0.77	0.62	0.69		FT	24	13	5	78	0.85	0.83	0.65	0.73		0.726743	10	1	no		0.74805	11	1	no		1	14	1	no
13	0.1583	LLama3.1-8B	Base	15	4	4	97	0.933	0.79	0.79	0.79		FT	10	9	1	100	0.917	0.91	0.53	0.67		1	16	1	no		0.268031	6	1	no		0.170447	5	0.902643	no
14	0.4667	LLama3.1-8B	Base	41	15	14	50	0.758	0.75	0.73	0.74		FT	38	18	5	58	0.807	0.88	0.68	0.77		0.433577	7	1	no		0.122362	2	1	no		0.678846	11	1	no
15	0.3833	LLama3.1-8B	Base	19	27	30	44	0.525	0.39	0.41	0.4		FT	11	35	8	66	0.642	0.58	0.24	0.34		0.0885052	2	0.708042	no		0.181559	4	1	no		0.118807	3	0.902643	no
16	0.325	LLama3.1-8B	Base	7	32	34	47	0.45	0.17	0.18	0.18		FT	1	38	8	73	0.617	0.11	0.03	0.04		0.0137873	1	0.220597	no		1	13	1	no		0.06	1	0.902643	no

### Sheet: ModelComparisons_T&SignedRank
Baseline	Accuracy					Precision					Recall					F1
	Question	GPT-4o	Llama3.1-70B	Llama3.1-8B		Question	GPT-4o	Llama3.1-70B	Llama3.1-8B		Question	GPT-4o	Llama3.1-70B	Llama3.1-8B		Question	GPT-4o	Llama3.1-70B	Llama3.1-8B
	1	0.85	0.7583	0.8333		1	0.9697	0.9811	0.9688		1	0.8	0.65	0.775		1	0.8767	0.782	0.8611
	2	0.85	0.9333	0.8583		2	0.5814	0.7742	0.6		2	1	0.96	0.96		2	0.7353	0.8571	0.7385
	3	0.975	0.9083	0.8583		3	0.9091	0.6667	0.5667		3	0.9524	0.9524	0.8095		3	0.9302	0.7843	0.6667
	4	1	0.975	0.9833		4	1	1	1		4	1	0.8	0.8667		4	1	0.8889	0.9286
	5	0.8667	0.8333	0.7917		5	1	0.977	0.9815		5	0.7922	0.7662	0.6883		5	0.8841	0.8551	0.8092
	6	0.8	0.7917	0.725		6	1	0.8525	1		6	0.6471	0.7647	0.5147		6	0.7857	0.8062	0.6796
	7	0.8917	0.825	0.85		7	1	0.8596	0.9231		7	0.7903	0.7903	0.7742		7	0.8829	0.8235	0.8421
	8	0.975	0.9583	0.9417		8	0.5	0.25	0.1667		8	0.3333	0.3333	0.3333		8	0.4	0.2857	0.2222
	9	0.6167	0.6417	0.625		9	0.9783	0.8983	0.9412		9	0.5	0.5889	0.5333		9	0.6618	0.7114	0.6809
	10	0.875	0.8	0.8167		10	0.9545	0.9697	0.9231		10	0.7636	0.5818	0.6545		10	0.8485	0.7273	0.766
	11	0.8	0.7917	0.7333		11	0.9535	0.8065	0.7719		11	0.6508	0.7937	0.6984		11	0.7736	0.8	0.7333
	12	0.8833	0.85	0.825		12	0.8966	0.7879	0.7667		12	0.7027	0.7027	0.6216		12	0.7879	0.7429	0.6866
	13	0.975	0.95	0.9333		13	1	0.8824	0.7895		13	0.8421	0.7895	0.7895		13	0.9143	0.8333	0.7895
	14	0.8417	0.7417	0.7583		14	1	0.7358	0.7455		14	0.6607	0.6964	0.7321		14	0.7957	0.7156	0.7387
	15	0.575	0.3417	0.525		15	0.449	0.2963	0.3878		15	0.4783	0.5217	0.413		15	0.4632	0.378	0.4
	16	0.575	0.275	0.45		16	0.3333	0.1757	0.1707		16	0.3077	0.3333	0.1795		16	0.32	0.2301	0.175
	Mean	0.834381	0.773438	0.781762		Mean	0.845337	0.744606	0.73145		Mean	0.701325	0.689056	0.646475		Mean	0.753744	0.701338	0.669875
	Median	0.85835	0.8125	0.82085		Median	0.9621	0.8295	0.7807		Median	0.73315	0.7337	0.69335		Median	0.7918	0.78315	0.7359
		GPT-4o vs Llama3.1-70B	GPT-4o vs Llama3.1-8B	Llama3.1-70B vs 8B			GPT-4o vs Llama3.1-70B	GPT-4o vs Llama3.1-8B	Llama3.1-70B vs 8B			GPT-4o vs Llama3.1-70B	GPT-4o vs Llama3.1-8B	Llama3.1-70B vs 8B			GPT-4o vs Llama3.1-70B	GPT-4o vs Llama3.1-8B	Llama3.1-70B vs 8B
	P (T-Test)	0.02	6e-05	0.7		P (T-Test)	0.004	0.002	0.5		P (T-Test)	0.6	0.006	0.1		T-Test	0.01	0.0003	0.06
	P (SignedRank)	0.006	0.0002	0.7		P (SignedRank)	0.01	0.002	0.4		P (SignedRank)	0.6	0.01	0.09		SignedRank	0.02	0.0002	0.05
	Question	GPT-4o	Llama3.1-70B	Llama3.1-8B		Question	GPT-4o	Llama3.1-70B	Llama3.1-8B		Question	GPT-4o	Llama3.1-70B	Llama3.1-8B		Question	GPT-4o	Llama3.1-70B	Llama3.1-8B
FT	1	0.9167	0.8167	0.8083		1	0.9487	0.9265	0.9254		1	0.925	0.7875	0.775		1	0.9367	0.8514	0.8435
	2	0.9583	0.9583	0.925		2	0.9167	0.8846	0.8261		2	0.88	0.92	0.7917		2	0.898	0.902	0.8085
	3	0.9833	0.975	0.9083		3	1	0.9091	0.75		3	0.9048	0.9524	0.7143		3	0.95	0.9302	0.7317
	4	0.9917	0.9917	0.9583		4	1	1	1		4	0.9333	0.9333	0.6667		4	0.9655	0.9655	0.8
	5	0.8583	0.7833	0.7917		5	0.9839	1	0.9815		5	0.7922	0.6623	0.6883		5	0.8777	0.7969	0.8092
	6	0.8917	0.85	0.75		6	0.9365	0.9464	0.913		6	0.8676	0.7794	0.6176		6	0.9008	0.8548	0.7368
	7	0.9167	0.8583	0.8		7	0.9194	0.9412	0.9524		7	0.9194	0.7742	0.6452		7	0.9194	0.8496	0.7692
	8	0.9833	0.9833	0.9583		8	1	0.6667	0.25		8	0.3333	0.6667	0.3333		8	0.5	0.6667	0.2857
	9	0.7333	0.7	0.5833		9	0.9143	0.9355	0.9167		9	0.7111	0.6444	0.4889		9	0.8	0.7632	0.6377
	10	0.9333	0.875	0.75		10	0.9434	0.9348	0.8571		10	0.9091	0.7818	0.5455		10	0.9259	0.8515	0.6667
	11	0.8667	0.8	0.725		11	0.8852	0.8545	0.8		11	0.8571	0.746	0.6349		11	0.871	0.7966	0.708
	12	0.8917	0.875	0.85		12	0.7727	0.9231	0.8276		12	0.9189	0.6486	0.6486		12	0.8395	0.7619	0.7273
	13	0.975	0.95	0.925		13	1	1	1		13	0.8421	0.6842	0.5263		13	0.9143	0.8125	0.6897
	14	0.9167	0.8417	0.8083		14	0.9107	1	0.8837		14	0.9107	0.6607	0.6786		14	0.9107	0.7957	0.7677
	15	0.775	0.7083	0.6417		15	0.7714	0.7619	0.5789		15	0.587	0.3478	0.2391		15	0.6667	0.4776	0.3385
	16	0.7417	0.7167	0.6167		16	0.6667	0.6923	0.1111		16	0.4103	0.2308	0.0256		16	0.5079	0.3462	0.0417
	Mean	0.895837	0.855206	0.799994		Mean	0.9106	0.898537	0.785844		Mean	0.793869	0.701256	0.563725		Mean	0.836506	0.776394	0.647619
	Median	0.9167	0.85415	0.80415		Median	0.92795	0.93065	0.8704		Median	0.8738	0.7151	0.64005		Median	0.8994	0.8047	0.7295
		GPT-4o vs Llama3.1-70B	GPT-4o vs Llama3.1-8B	Llama3.1-70B vs 8B			GPT-4o vs Llama3.1-70B	GPT-4o vs Llama3.1-8B	Llama3.1-70B vs 8B			GPT-4o vs Llama3.1-70B	GPT-4o vs Llama3.1-8B	Llama3.1-70B vs 8B			GPT-4o vs Llama3.1-70B	GPT-4o vs Llama3.1-8B	Llama3.1-70B vs 8B
	P (T-Test)	0.0001	1e-06	6e-05		P (T-Test)	0.6	0.04	0.02		P (T-Test)	0.02	0	0.0001		T-Test	0.009	2e-06	0.0002
	P (SignedRank)	0.002	3e-05	9e-05		P (SignedRank)	0.9	0.2	0.002		P (SignedRank)	0.02	0.0007	0.002		SignedRank	0.01	3e-05	9e-05
		Baseline	FT				Baseline	FT				Baseline	FT				Baseline	FT
	Question	GPT-4o	GPT-4o	FT - baseline		Question	GPT-4o	GPT-4o	FT - baseline		Question	GPT-4o	GPT-4o	FT - baseline		Question	GPT-4o	GPT-4o	FT - baseline
	1	0.85	0.9167	0.0667		1	0.9697	0.9487	-0.021		1	0.8	0.925	0.125		1	0.8767	0.9367	0.06
	2	0.85	0.9583	0.1083		2	0.5814	0.9167	0.3353		2	1	0.88	-0.12		2	0.7353	0.898	0.1627
	3	0.975	0.9833	0.0083		3	0.9091	1	0.0909		3	0.9524	0.9048	-0.0476		3	0.9302	0.95	0.0198
	4	1	0.9917	-0.0083		4	1	1	0		4	1	0.9333	-0.0667		4	1	0.9655	-0.0345
	5	0.8667	0.8583	-0.0084		5	1	0.9839	-0.0161		5	0.7922	0.7922	0		5	0.8841	0.8777	-0.0064
	6	0.8	0.8917	0.0917		6	1	0.9365	-0.0635		6	0.6471	0.8676	0.2205		6	0.7857	0.9008	0.1151
	7	0.8917	0.9167	0.025		7	1	0.9194	-0.0806		7	0.7903	0.9194	0.1291		7	0.8829	0.9194	0.0365
	8	0.975	0.9833	0.0083		8	0.5	1	0.5		8	0.3333	0.3333	0		8	0.4	0.5	0.1
	9	0.6167	0.7333	0.1166		9	0.9783	0.9143	-0.064		9	0.5	0.7111	0.2111		9	0.6618	0.8	0.1382
	10	0.875	0.9333	0.0583		10	0.9545	0.9434	-0.0111		10	0.7636	0.9091	0.1455		10	0.8485	0.9259	0.0774
	11	0.8	0.8667	0.0667		11	0.9535	0.8852	-0.0683		11	0.6508	0.8571	0.2063		11	0.7736	0.871	0.0974
	12	0.8833	0.8917	0.0084		12	0.8966	0.7727	-0.1239		12	0.7027	0.9189	0.2162		12	0.7879	0.8395	0.0516
	13	0.975	0.975	0		13	1	1	0		13	0.8421	0.8421	0		13	0.9143	0.9143	0
	14	0.8417	0.9167	0.075		14	1	0.9107	-0.0893		14	0.6607	0.9107	0.25		14	0.7957	0.9107	0.115
	15	0.575	0.775	0.2		15	0.449	0.7714	0.3224		15	0.4783	0.587	0.1087		15	0.4632	0.6667	0.2035
	16	0.575	0.7417	0.1667		16	0.3333	0.6667	0.3334		16	0.3077	0.4103	0.1026		16	0.32	0.5079	0.1879
	Mean	0.834381	0.895837	0.0614563		Mean	0.845337	0.9106	0.0652625		Mean	0.701325	0.793869	0.0925438		Mean	0.753744	0.836506	0.0827625
	SD			0.0632386		SD			0.193404		SD			0.116869		SD			0.070173
	P (T-Test)	0.001				P (T-Test)	0.2				P (T-Test)	0.006				T-Test	0.0003
	P (SignedRank)	0.002				P (SignedRank)	0.7				P (SignedRank)	0.009				SignedRank	0.002
		Baseline	FT				Baseline	FT				Baseline	FT				Baseline	FT
	Question	Llama3.1-70B	Llama3.1-70B	FT - baseline		Question	Llama3.1-70B	Llama3.1-70B	FT - baseline		Question	Llama3.1-70B	Llama3.1-70B	FT - baseline		Question	Llama3.1-70B	Llama3.1-70B	FT - baseline
	1	0.7583	0.8167	0.0584		1	0.9811	0.9265	-0.0546		1	0.65	0.7875	0.1375		1	0.782	0.8514	0.0694
	2	0.9333	0.9583	0.025		2	0.7742	0.8846	0.1104		2	0.96	0.92	-0.04		2	0.8571	0.902	0.0449
	3	0.9083	0.975	0.0667		3	0.6667	0.9091	0.2424		3	0.9524	0.9524	0		3	0.7843	0.9302	0.1459
	4	0.975	0.9917	0.0167		4	1	1	0		4	0.8	0.9333	0.1333		4	0.8889	0.9655	0.0766
	5	0.8333	0.7833	-0.05		5	0.977	1	0.023		5	0.7662	0.6623	-0.1039		5	0.8551	0.7969	-0.0582
	6	0.7917	0.85	0.0583		6	0.8525	0.9464	0.0939		6	0.7647	0.7794	0.0147		6	0.8062	0.8548	0.0486
	7	0.825	0.8583	0.0333		7	0.8596	0.9412	0.0816		7	0.7903	0.7742	-0.0161		7	0.8235	0.8496	0.0261
	8	0.9583	0.9833	0.025		8	0.25	0.6667	0.4167		8	0.3333	0.6667	0.3334		8	0.2857	0.6667	0.381
	9	0.6417	0.7	0.0583		9	0.8983	0.9355	0.0372		9	0.5889	0.6444	0.0555		9	0.7114	0.7632	0.0518
	10	0.8	0.875	0.075		10	0.9697	0.9348	-0.0349		10	0.5818	0.7818	0.2		10	0.7273	0.8515	0.1242
	11	0.7917	0.8	0.0083		11	0.8065	0.8545	0.048		11	0.7937	0.746	-0.0477		11	0.8	0.7966	-0.0034
	12	0.85	0.875	0.025		12	0.7879	0.9231	0.1352		12	0.7027	0.6486	-0.0541		12	0.7429	0.7619	0.019
	13	0.95	0.95	0		13	0.8824	1	0.1176		13	0.7895	0.6842	-0.1053		13	0.8333	0.8125	-0.0208
	14	0.7417	0.8417	0.1		14	0.7358	1	0.2642		14	0.6964	0.6607	-0.0357		14	0.7156	0.7957	0.0801
	15	0.3417	0.7083	0.3666		15	0.2963	0.7619	0.4656		15	0.5217	0.3478	-0.1739		15	0.378	0.4776	0.0996
	16	0.275	0.7167	0.4417		16	0.1757	0.6923	0.5166		16	0.3333	0.2308	-0.1025		16	0.2301	0.3462	0.1161
	Mean	0.773438	0.855206	0.0817687		Mean	0.744606	0.898537	0.153931		Mean	0.689056	0.701256	0.0122		Mean	0.701338	0.776394	0.0750562
	SD			0.131309		SD			0.177938		SD			0.131583		SD			0.0980383
	P (T-Test)	0.03				P (T-Test)	0.004				P (T-Test)	0.7				T-Test	0.008
	P (SignedRank)	0.003				P (SignedRank)	0.003				P (SignedRank)	1				SignedRank	0.002
		Baseline	FT				Baseline	FT				Baseline	FT				Baseline	FT
	Question	Llama3.1-8B	Llama3.1-8B	FT - baseline		Question	Llama3.1-8B	Llama3.1-8B	FT - baseline		Question	Llama3.1-8B	Llama3.1-8B	FT - baseline		Question	Llama3.1-8B	Llama3.1-8B	FT - baseline
	1	0.8333	0.8083	-0.025		1	0.9688	0.9254	-0.0434		1	0.775	0.775	0		1	0.8611	0.8435	-0.0176
	2	0.8583	0.925	0.0667		2	0.6	0.8261	0.2261		2	0.96	0.7917	-0.1683		2	0.7385	0.8085	0.07
	3	0.8583	0.9083	0.05		3	0.5667	0.75	0.1833		3	0.8095	0.7143	-0.0952		3	0.6667	0.7317	0.065
	4	0.9833	0.9583	-0.025		4	1	1	0		4	0.8667	0.6667	-0.2		4	0.9286	0.8	-0.1286
	5	0.7917	0.7917	0		5	0.9815	0.9815	0		5	0.6883	0.6883	0		5	0.8092	0.8092	0
	6	0.725	0.75	0.025		6	1	0.913	-0.087		6	0.5147	0.6176	0.1029		6	0.6796	0.7368	0.0572
	7	0.85	0.8	-0.05		7	0.9231	0.9524	0.0293		7	0.7742	0.6452	-0.129		7	0.8421	0.7692	-0.0729
	8	0.9417	0.9583	0.0166		8	0.1667	0.25	0.0833		8	0.3333	0.3333	0		8	0.2222	0.2857	0.0635
	9	0.625	0.5833	-0.0417		9	0.9412	0.9167	-0.0245		9	0.5333	0.4889	-0.0444		9	0.6809	0.6377	-0.0432
	10	0.8167	0.75	-0.0667		10	0.9231	0.8571	-0.066		10	0.6545	0.5455	-0.109		10	0.766	0.6667	-0.0993
	11	0.7333	0.725	-0.0083		11	0.7719	0.8	0.0281		11	0.6984	0.6349	-0.0635		11	0.7333	0.708	-0.0253
	12	0.825	0.85	0.025		12	0.7667	0.8276	0.0609		12	0.6216	0.6486	0.027		12	0.6866	0.7273	0.0407
	13	0.9333	0.925	-0.0083		13	0.7895	1	0.2105		13	0.7895	0.5263	-0.2632		13	0.7895	0.6897	-0.0998
	14	0.7583	0.8083	0.05		14	0.7455	0.8837	0.1382		14	0.7321	0.6786	-0.0535		14	0.7387	0.7677	0.029
	15	0.525	0.6417	0.1167		15	0.3878	0.5789	0.1911		15	0.413	0.2391	-0.1739		15	0.4	0.3385	-0.0615
	16	0.45	0.6167	0.1667		16	0.1707	0.1111	-0.0596		16	0.1795	0.0256	-0.1539		16	0.175	0.0417	-0.1333
	Mean	0.781762	0.799994	0.0182313		Mean	0.73145	0.785844	0.0543937		Mean	0.646475	0.563725	-0.08275		Mean	0.669875	0.647619	-0.0222562
	SD			0.0617197		SD			0.105693		SD			0.096517		SD			0.0716665
	P (T-Test)	0.3				P (T-Test)	0.06				P (T-Test)	0.004				T-Test	0.2
	P (SignedRank)	0.4				P (SignedRank)	0.1				P (SignedRank)	0.007				SignedRank	0.3

### Sheet: ModelComparisons_BH_Adjustments
Model 1	Model 2	Original Order	Statistical test	FDR rate		Accuracy	Rank	adjust P	BH sig		Precision	Rank	adjust P	BH sig		Recall	Rank	adjust P	BH sig		F1	Rank	adjust P	BH sig
GPT-4o base	Llama3.1-70B base	1	T-test	0.05		0.02	6	0.03	yes		0.004	2	0.018	yes		0.6	8	0.675	no		0.01	7	0.0144	yes
GPT-4o base	Llama3.1-8B base	2	T-test	0.05		6e-05	2	0.00027	yes		0.002	1	0.018	yes		0.006	4	0.0135	yes		0.0003	3	0.0009	yes
Llama3.1-70B base	Llama3.1-8B base	3	T-test	0.05		0.7	9	0.7	no		0.5	8	0.5625	no		0.1	7	0.128571	no		0.06	8	0.0675	no
GPT-4o FT	Llama3.1-70B FT	4	T-test	0.05		0.0001	4	0.00027	yes		0.6	9	0.6	no		0.02	6	0.03	yes		0.009	6	0.0144	yes
GPT-4o FT	Llama3.1-8B FT	5	T-test	0.05		1e-06	1	9e-06	yes		0.04	5	0.072	no		0	1	0	yes		2e-06	1	1.8e-05	yes
Llama3.1-70B FT	Llama3.1-8B FT	6	T-test	0.05		6e-05	3	0.00027	yes		0.02	4	0.045	yes		0.0001	2	0.00045	yes		0.0002	2	0.0009	yes
GPT-4o base	GPT-4o FT	7	T-test	0.05		0.001	5	0.0018	yes		0.2	7	0.257143	no		0.006	5	0.0135	yes		0.0003	4	0.0009	yes
Llama3.1-70B base	Llama3.1-70B FT	8	T-test	0.05		0.03	7	0.0385714	yes		0.004	3	0.018	yes		0.7	9	0.7	no		0.008	5	0.0144	yes
Llama3.1-8B base	Llama3.1-8B FT	9	T-test	0.05		0.3	8	0.3375	no		0.06	6	0.09	no		0.004	3	0.012	yes		0.2	9	0.2	no
GPT-4o base	Llama3.1-70B base	1	SignedRank	0.05		0.006	7	0.00771429	yes		0.01	4	0.0225	yes		0.6	8	0.675	no		0.02	7	0.0257143	yes
GPT-4o base	Llama3.1-8B base	2	SignedRank	0.05		0.0002	3	0.0006	yes		0.002	2	0.018	yes		0.01	5	0.021	yes		0.0002	3	0.0006	yes
Llama3.1-70B base	Llama3.1-8B base	3	SignedRank	0.05		0.7	9	0.7	no		0.4	7	0.514286	no		0.09	7	0.115714	no		0.05	8	0.05625	no
GPT-4o FT	Llama3.1-70B FT	4	SignedRank	0.05		0.002	4	0.0045	yes		0.9	9	0.9	no		0.02	6	0.03	yes		0.01	6	0.015	yes
GPT-4o FT	Llama3.1-8B FT	5	SignedRank	0.05		3e-05	1	0.00027	yes		0.2	6	0.3	no		0.0007	1	0.0063	yes		3e-05	1	0.00027	yes
Llama3.1-70B FT	Llama3.1-8B FT	6	SignedRank	0.05		9e-05	2	0.000405	yes		0.002	1	0.018	yes		0.002	2	0.009	yes		9e-05	2	0.000405	yes
GPT-4o base	GPT-4o FT	7	SignedRank	0.05		0.002	5	0.0036	yes		0.7	8	0.7875	no		0.009	4	0.021	yes		0.002	4	0.0045	yes
Llama3.1-70B base	Llama3.1-70B FT	8	SignedRank	0.05		0.003	6	0.0045	yes		0.003	3	0.018	yes		1	9	1	no		0.002	5	0.0045	yes
Llama3.1-8B base	Llama3.1-8B FT	9	SignedRank	0.05		0.4	8	0.45	no		0.1	5	0.18	no		0.007	3	0.021	yes		0.3	9	0.3	no
